# Machine learning algorithm to perform ASA Physical Status Classification

**DOI:** 10.1101/2021.10.05.21264585

**Authors:** Alexander Pozhitkov, Naini Seth, Trilokesh D. Kidambi, John Raytis, Srisairam Achuthan, Michael W. Lew

## Abstract

**Background:** The American Society of Anesthesiologists (ASA) Physical Status Classification System defines peri-operative patient scores as 1 (healthy) thru 6 (brain dead). The scoring is used by the anesthesiologists to classify surgical patients based on co-morbidities and various clinical characteristics. The classification is always done by an anesthesiologist prior operation. There is a variability in scoring stemming from individual experiences / biases of the scoring anesthesiologists, which impacts prediction of operating times, length of stay in the hospital, necessity of blood transfusion, etc. In addition, the score affects anesthesia coding and billing. It is critical to remove subjectivity from the process to achieve reproducible generalizable scoring.

**Methods:** A machine learning (ML) approach was used to associate assigned ASA scores with peri-operative patients’ clinical characteristics. More than ten ML algorithms were simultaneously trained, validated, and tested with retrospective records. The most accurate algorithm was chosen for a subsequent test on an independent dataset. DataRobot platform was used to run and select the ML algorithms. Manual scoring was also performed by one anesthesiologist. Intra-class correlation coefficient (ICC) was calculated to assess the consistency of scoring

**Results:** Records of 19,095 procedures corresponding to 12,064 patients with assigned ASA scores by 17 City of Hope anesthesiologists were used to train a number of ML algorithms (DataRobot platform). The most accurate algorithm was tested with independent records of 2325 procedures corresponding to 1999 patients. In addition, 86 patients from the same dataset were scored manually. The following ICC values were computed: COH anesthesiologists vs. ML – 0.427 (fair); manual vs. ML – 0.523 (fair-to-good); manual vs. COH anesthesiologists – 0.334 (poor).

**Conclusions:** We have shown the feasibility of using ML for assessing the ASA score. In principle, a group of experts (*i*.*e*. physicians, institutions, *etc*.) can train the ML algorithm such that individual experiences and biases would cancel each leaving the objective ASA score intact. As more data are being collected, a valid foundation for refinement to the ML will emerge.
