## Supplementary file coh_ml_dr_subset.xlsx for "Machine learning algorithm to perform ASA Physical Status Classification"

### Sheet: coh_ml_dr_subset
MLew	COH	DR	p1	p2	p3	p4	p5	p6
3	2	2	0.00171169	0.535973	0.456683	0.00551338	5.15e-05	6.76e-05
3	3	3	0.000828038	0.475608	0.515502	0.00792283	5.67e-05	8.29e-05
2	3	2	0.0108728	0.527837	0.457431	0.00361179	7.98e-05	0.000167188
3	2	3	0.00082929	0.0326632	0.948727	0.0176298	5.96e-05	9.09e-05
3	2	3	0.00210425	0.0494746	0.804405	0.143669	0.00022578	0.000121751
3	2	3	0.000381773	0.0610555	0.846149	0.0922305	9.98e-05	8.31e-05
4	4	4	0.000317286	0.00635551	0.420257	0.572283	0.000570705	0.000216124
4	2	3	0.000390586	0.0591042	0.829832	0.110547	6.73e-05	5.92e-05
2	3	3	0.00131766	0.440714	0.550203	0.00768512	4.04e-05	3.99e-05
4	3	2	0.0110834	0.54721	0.434937	0.00664426	4.86e-05	7.66e-05
3	2	3	0.000148103	0.0553831	0.864681	0.0796916	5.3e-05	4.36e-05
3	2	3	0.000424339	0.10112	0.827339	0.071001	5.71e-05	5.84e-05
4	4	4	0.000318241	0.00304041	0.486402	0.510101	8.37e-05	5.46e-05
4	2	3	0.00116584	0.0237359	0.857406	0.117483	9.35e-05	0.000116151
3	3	2	0.0030646	0.719244	0.271676	0.00580929	6.26e-05	0.000143425
4	4	3	0.000271389	0.00495123	0.514539	0.480112	7.49e-05	5.13e-05
3	2	3	0.00140916	0.111416	0.840413	0.0466578	5.24e-05	5.17e-05
3	3	3	0.00194004	0.480547	0.500273	0.0170948	5.64e-05	8.79e-05
3	3	3	0.00218151	0.412488	0.580682	0.00451591	6.78e-05	6.43e-05
2	2	3	0.000735672	0.12992	0.82198	0.0471768	6.62e-05	0.000121177
4	4	4	0.000152034	0.00367427	0.413506	0.582531	8.84e-05	4.86e-05
3	2	3	0.000602969	0.175662	0.812368	0.0112504	5.25e-05	6.45e-05
2	2	3	0.00341293	0.185995	0.777013	0.0334468	5.72e-05	7.5e-05
3	3	3	0.00126297	0.46849	0.517074	0.013081	4.84e-05	4.4e-05
3	4	4	0.000941891	0.00481123	0.395918	0.598163	8.76e-05	7.82e-05
3	2	3	0.000685178	0.234648	0.731502	0.0329169	0.000137747	0.000109854
3	4	3	0.000256018	0.00525346	0.497445	0.495371	0.00157438	9.97e-05
4	4	3	0.000364963	0.0228561	0.626735	0.34976	0.000194289	8.92e-05
3	4	4	0.00036086	0.00186812	0.425728	0.570615	0.00123534	0.000192666
2	3	2	0.0187495	0.579807	0.397795	0.00345282	7.39e-05	0.000121872
3	4	3	0.000151232	0.00674619	0.592888	0.400072	8.83e-05	5.37e-05
2	3	2	0.00146935	0.533236	0.461561	0.00365028	4.25e-05	4.12e-05
2	3	3	0.00223598	0.39982	0.588484	0.00935474	5.56e-05	4.98e-05
4	4	4	0.000335611	0.00190126	0.346103	0.65037	0.00122068	6.96e-05
3	2	3	0.000295372	0.105217	0.872592	0.021719	6.9e-05	0.000107962
4	3	4	0.000195138	0.0108214	0.378355	0.610345	0.000203769	7.91e-05
4	4	3	0.00033349	0.00630946	0.528608	0.464578	9.41e-05	7.66e-05
4	3	4	0.00013667	0.00729375	0.188214	0.804056	0.000216717	8.28e-05
4	3	4	0.000247363	0.00158483	0.121266	0.876677	5.83e-05	0.000166514
3	3	2	0.0165879	0.673284	0.30578	0.00424139	5.42e-05	5.26e-05
3	4	3	0.00027258	0.00618764	0.527151	0.466216	8.59e-05	8.68e-05
4	4	4	0.00136148	0.00740909	0.436917	0.553495	0.000215707	0.000601778
3	2	3	0.00081151	0.0570742	0.911737	0.0302935	4.46e-05	3.92e-05
4	3	4	0.000597389	0.000939254	0.125732	0.871873	0.000595758	0.000262531
3	4	4	0.000361176	0.00644662	0.387454	0.605589	9.17e-05	5.75e-05
3	2	3	0.000399387	0.120728	0.852953	0.0258414	3.94e-05	3.94e-05
4	4	3	0.000225936	0.011825	0.566676	0.420152	0.000947211	0.000174018
3	4	4	0.000209298	0.0029673	0.479093	0.517475	0.000152171	0.000102822
3	2	3	0.00328795	0.222702	0.733301	0.0406044	5.62e-05	4.87e-05
4	4	4	0.000333228	0.00218193	0.400068	0.597265	8.19e-05	7.01e-05
4	4	3	0.000589722	0.00860582	0.648958	0.341658	0.000125465	6.34e-05
4	4	4	0.000164405	0.00524257	0.495491	0.498182	0.000708501	0.000211429
2	2	3	0.000531038	0.0411149	0.879079	0.0791992	3.93e-05	3.62e-05
4	4	3	0.000180176	0.00796214	0.581121	0.410595	8.8e-05	5.34e-05
4	3	4	8.68e-05	0.00194601	0.175001	0.822367	0.000525247	7.33e-05
4	3	4	0.000141317	0.00216513	0.167385	0.828838	0.0011933	0.000277158
2	2	3	0.00321753	0.152014	0.792113	0.0524676	8.19e-05	0.00010583
3	2	3	0.00210425	0.0494746	0.804405	0.143669	0.00022578	0.000121751
4	3	4	0.000486663	0.00570512	0.163983	0.828918	0.000605029	0.000301875
3	4	4	0.000744938	0.0114491	0.442271	0.544908	0.000545515	8.15e-05
4	4	4	0.00130555	0.0106354	0.41671	0.570883	0.000100615	0.000364786
3	2	3	0.000674668	0.0530276	0.923028	0.0231535	5.55e-05	6.07e-05
3	4	3	0.0003206	0.0142653	0.526103	0.458903	0.000144882	0.000263277
4	4	4	0.000108794	0.00318777	0.471703	0.524887	6.86e-05	4.45e-05
3	3	2	0.00936931	0.504499	0.474884	0.0111124	5.11e-05	8.43e-05
4	3	4	0.000471741	0.00209458	0.242734	0.754283	0.000222461	0.000193252
3	3	2	0.00262394	0.538613	0.451729	0.00693171	5.23e-05	5.07e-05
3	2	3	0.000268255	0.0646034	0.887564	0.0474435	5.97e-05	6.12e-05
4	4	3	0.00037145	0.0127801	0.495277	0.491373	0.000101572	9.69e-05
3	3	3	0.0020183	0.484902	0.500725	0.0122548	5.22e-05	4.78e-05
3	3	3	0.00310014	0.457829	0.524886	0.0140862	4.67e-05	5.12e-05
4	3	4	0.000277329	0.00242395	0.18922	0.806333	0.00144731	0.000297974
3	2	3	0.000783424	0.116241	0.823879	0.0589616	5.56e-05	7.95e-05
4	3	4	0.000262736	0.0045785	0.150727	0.843233	0.0003374	0.000861092
4	4	4	0.000149891	0.00660405	0.475438	0.517426	0.000267521	0.000114487
4	3	4	0.00027719	0.00560452	0.0668637	0.927027	0.000101706	0.000125552
3	4	4	0.00010491	0.0147419	0.490407	0.49466	4.46e-05	4.18e-05
3	4	4	0.000215386	0.00265699	0.386008	0.609593	0.00138895	0.000137267
4	3	4	0.000316831	0.00179717	0.235421	0.761382	0.000967388	0.000115764
4	3	4	0.000362099	0.00131229	0.068724	0.928253	0.00120486	0.000143797
3	4	4	0.00015637	0.00515293	0.303638	0.690497	0.000288907	0.000266647
3	4	4	0.00127555	0.00718274	0.450282	0.540684	0.000516378	5.95e-05
4	2	3	0.000347165	0.0433602	0.826332	0.129856	5.78e-05	4.67e-05
4	3	4	7.33e-05	0.000887299	0.325403	0.673532	6.78e-05	3.68e-05
4	4	3	0.00073183	0.0113588	0.669177	0.318442	0.000231805	5.85e-05
4	3	4	0.000702898	0.00535312	0.141394	0.852101	0.000163117	0.00028602
